# The emergence and ongoing convergent evolution of the N501Y lineages coincides with a major global shift in the SARS-CoV-2 selective landscape

**DOI:** 10.1101/2021.02.23.21252268

**Authors:** Darren P Martin, Steven Weaver, Houryiah Tegally, Emmanuel James San, Stephen D Shank, Eduan Wilkinson, Alexander G Lucaci, Jennifer Giandhari, Sureshnee Naidoo, Yeshnee Pillay, Lavanya Singh, Richard J Lessells, NGS-SA, COVID-19 Genomics UK (COG-UK), Ravindra K Gupta, Joel O Wertheim, Anton Nekturenko, Ben Murrell, Gordon W Harkins, Philippe Lemey, Oscar A MacLean, David L Robertson, Tulio de Oliveira, Sergei L Kosakovsky Pond

**Author notes:** Full list of consortium names and affiliations are in the appendix (NGS-SA). Full list of consortium names and affiliations are in the appendix (COVID-19 Genomics UK (COG-UK)).

## Abstract

The emergence and rapid rise in prevalence of three independent SARS-CoV-2 “501Y lineages’’, B.1.1.7, B.1.351 and P.1, in the last three months of 2020 prompted renewed concerns about the evolutionary capacity of SARS-CoV-2 to adapt to both rising population immunity, and public health interventions such as vaccines and social distancing. Viruses giving rise to the different 501Y lineages have, presumably under intense natural selection following a shift in host environment, independently acquired multiple unique and convergent mutations. As a consequence, all have gained epidemiological and immunological properties that will likely complicate the control of COVID-19. Here, by examining patterns of mutations that arose in SARS-CoV-2 genomes during the pandemic we find evidence of a major change in the selective forces acting on various SARS-CoV-2 genes and gene segments (such as S, nsp2 and nsp6), that likely coincided with the emergence of the 501Y lineages. In addition to involving continuing sequence diversification, we find evidence that a significant portion of the ongoing adaptive evolution of the 501Y lineages also involves further convergence between the lineages. Our findings highlight the importance of monitoring how members of these known 501Y lineages, and others still undiscovered, are convergently evolving similar strategies to ensure their persistence in the face of mounting infection and vaccine induced host immune recognition.

---

[BODY]
