## Supplementary material for "The emergence and ongoing convergent evolution of the N501Y lineages coincides with a major global shift in the SARS-CoV-2 selective landscape": Table S4

### Sheet: Sheet1
Table S4. Sequences within different SARS-COV-2 lineages of concern, lineages of interest and lineages under investigation that have most converged on the 501Y lineage meta-signature. Indicated in green are mutations that converge on the 501Y lineage meta-signature which are not signature/lineage-defining mutations in the lineages from which the sequences were drawn.
Clade	Max meta-signature matches	Modal matches	Steps towards the signature	ORF1a/265I (NSP2/85I)	ORF1a/681F (NSP2/501F)	ORF1a/1001 (NSP3/183I)	ORF1a/1188L (NSP3/370L)	ORF1a/1655N (NSP3/837N)	ORF1a/1708D (NSP3/890D)	ORF1a/3676- (NSP6/107-)	ORF1a/3829F (NSP6/260F)	ORF1b/970LS (HELICASE/47LS)	ORF1b/1522I (HELICASE/599I)	ORF1b/2020Y (EXONUCLEASE/496Y)	S/18F	S/26RLS	S/69-	S/98F	S/138HY	S/144-	S/215GHVY	S/243-	S/417NT	S/484K	S/501Y	S/655Y	S/681LRH	S/701V	S/716I	S/1027I	S/1118H	S/1176F	S/1264L	ORF3A/57HLY	ORF3A/171L	E/71TRL	N/205I-	N/235FL
B.1.351	16	13	3	I				N		-					F	L		F			G	-	N	K	Y			V						H	L	L	I
P.1	14	11	3				L		D	-					F	S	-			-			T		Y		H		I	I	H	F
B.1.1.7	13	10	3		F	I			D	-	F				F		-			-					Y		H		I		H							F
B.1.620	10	8	2							-						S	-			-		-		K			H			I	H			H
B.1.526	7	5	2	I						-							-			-				K				V						H
B.1.621	7	5	2														-			-				K	Y		H							H			I
B.1.427	6	3	3	I													-			-		-												H			I
B.1.525	6	5	1			I				-							-			-				K													I
B.1.526.1	6	5	1	I						-								F		-														H			I
B.1.617.1	6	1	5	I						-										-							H							H			I
B.1.1.318	5	4	1							-								F		-				K			H
B.1.429	5	3	2	I												S	-																	H			I
B.1.526.2	5	3	2	I						-																	H		I					H
P.3	5	4	1																			-		K	Y		H					F
B.1.2	5	2	3	I						-														K				V						H
B.1.623	5	4	1	I						-															Y									H			I
AV.1	4	4	0							-										-				K			H
B.1.617.2	3	1	2														-			-							R
P.2	3	2	1		F																			K								F
0.1	3	1	2														-			-				K
B.1.617.3	2	1	1																							Y	R
C.36	2	0	2																								R								L
A.2.5	1	0	1																					K
